# Analysis of Postmortem Dermal Extracts is an Efficient Illicit Drug Screening Method Supporting Forensic Medicine

**DOI:** 10.1101/2025.07.16.25331634

**Authors:** Daniel Wasinger, Katharina Stolz, Michael Wolf, Günter Gmeiner, Andrea Bileck, Samuel M. Meier-Menches, Fabian Kanz, Christopher Gerner

## Abstract

The forensic screening of illicit drugs usually depends on analyzing tissue homogenates, which is resource-intensive. Exploring a non-invasive sampling method using dermal extracts collected postmortem, we developed a rapid technique to analyze these extracts using mass spectrometry coupled with liquid chromatography. Samples from 93 deceased individuals were analyzed alongside a standard tissue-based toxicological assay, which resulted in a total of 312 positive identification events comprising 19 different drugs and drug metabolites commonly associated with illicit use. Referring to results of the tissue-based toxicology assay as reference, the average positive overlap of drug identification in dermal extracts was 95%, and the average negative overlap was 87%, indicating remarkable sensitivity and specificity. While cocaine was a frequent contaminant of dermal extracts, cocaine consumption was specifically assessed by including endogenous cocaine metabolites consistently found across multiple sampling sites. Furthermore, detecting ethyl glucuronide evidenced alcohol consumption, and cocaethylene indicated simultaneous cocaine and alcohol consumption. In 8 individuals, substantial evidence of cocaine consumption was thus collected, despite negative results from the toxicological assay. Notably, patterns of mixture intoxications belonging to drug abuse were separated from natural deaths with a simple scoring system based on illicit drugs and metabolites, demonstrating the support of forensic assessment with dermal extracts. Furthermore, an additional 64 medications and related metabolites were identified in the dermal extracts, resulting in a total of 82 compounds aligning with the toxicological screening. Together, this study demonstrated that the collection and analysis of dermal extracts offers a non-invasive and highly efficient method for postmortem forensic investigation independent of a standard autopsy.

**Highlights:**

- Non-invasive postmortem drug screening method
- Dermal extracts enable economical and flexible sample collection
- Broad coverage of medications, illicit drugs and drug metabolites
- Assessment of combination intoxications
