## Supplementary Table S2 for "Analysis of Postmortem Dermal Extracts is an Efficient Illicit Drug Screening Method Supporting Forensic Medicine"

### Sheet: S2_MoleculeData
Molecule Name	Molecular Formula	Adduct	m/z	Retention time [min]	Classification	Available in tox. report	Identification level
6-Acetylmorphine	C19H21NO4	[M+H]	328.154	2.29	Opioids & derivatives	Yes	2
7-Aminoclonazepam	C15H12ClN3O	[M+H]	286.074	3.02	Benzodiazepines	Yes	2
Alprazolam	C17H13ClN4	[M+H]	309.09	5.46	Benzodiazepines	Yes	2
Amphetamine	C9H13N	[M+H]	136.112	1.96	CNS stimulants	Yes	2
Aripiprazole	C23H27Cl2N3O2	[M+H]	448.155	5.3	Antipsychotics	Yes	2
Atenolol	C14H22N2O3	[M+H]	267.17	1.7	Antihypertensives	Yes	2
Benzoylecgonine	C16H19NO4	[M+H]	290.139	3.43	Cocaine metabolites	Yes	1
Bisoprolol	C18H31NO4	[M+H]	326.233	4.65	Antihypertensives	Yes	2
Bromazepam	C14H10BrN3O	[M+H]	316.008	5.36	Benzodiazepines	Yes	2
Bupropion	C13H18ClNO	[M+H]	240.115	4	Antidepressants	Yes	2
Caffeine	C8H10N4O2	[M+H]	195.088	3.12	CNS stimulant	Yes	1
Carbamazepine	C15H12N2O	[M+H]	237.102	5.4	Anticonvulsants	Yes	2
Cetirizine	C21H25ClN2O3	[M+H]	389.163	5.37	Antihistamines	Yes	2
Chinin	C20H24N2O2	[M+H]	325.191	2.9	Specialized medications	Yes	2
Clonidine	C9H9Cl2N3	[M+H]	230.025	1.84	Antihypertensives	Yes	2
Cocaethylene	C18H23NO4	[M+H]	318.17	4.1	Cocaine metabolites	Yes	2
Cocaine	C17H21NO4	[M+H]	304.154	3.4	CNS stimulants	Yes	2
Codeine	C18H21NO3	[M+H]	300.159	1.89	Opioids & derivatives	Yes	2
Cotinine	C10H12N2O	[M+H]	177.102	0.87	CNS stimulant	Yes	1
Desloratadine	C19H19ClN2	[M+H]	311.131	3.97	Antihistamines	Yes	2
Diazepam	C16H13ClN2O	[M+H]	285.079	5.53	Benzodiazepines	Yes	1
Diclofenac	C14H11Cl2NO2	[M+H]	296.024	5.73	NSAIDs	Yes	2
Dihydrocodeine	C18H23NO3	[M+H]	302.175	1.87	Opioids & derivatives	Yes	2
Diphenhydramine	C17H21NO	[M+H]	256.17	4.92	Antihistamines	Yes	2
Duloxetin	C18H19NOS	[M+H]	298.126	5.3	Antidepressants	Yes	2
Ecgonine	C9H15NO3	[M+H]	186.112	0.49	Cocaine metabolites	No	2
Ecgonine methyl ester	C10H17NO3	[M+H]	200.128	0.47	Cocaine metabolites	Yes	2
EDDP	C20H23N	[M+H]	278.19	5.03	Opioids & derivatives	Yes	2
Edoxaban	C24H30ClN7O4S	[M+H]	548.184	4.47	Anticoagulants	Yes	2
Enalapril	C20H28N2O5	[M+H]	377.207	5.23	Antihypertensives	Yes	2
Ephedrine	C10H15ON	[M+H]	166.123	1.63	CNS stimulant	Yes	2
Ethyl glucoronide	C8H14O7	[M+H]	221.067	0.97	Alcohol marker	Yes	2
Fentanyl	C22H28N2O	[M+H]	337.227	4.78	Opioids & derivatives	Yes	2
Furosemide	C12H11ClN2O5S	[M-H]	329	5.31	Diuretics	Yes	2
Hydromorphone	C17H19NO3	[M+H]	286.144	1.31	Opioids & derivatives	Yes	2
Hydroxybenzoylecgonine	C16H19NO5	[M+H]	306.134	3.96	Cocaine metabolites	No	2
Hydroxymidazolam	C18H13ClFN3O	[M+H]	342.08	5.1	Benzodiazepines	Yes	2
Ketamine	C13H16ClNO	[M+H]	238.099	3.08	Hallucinogens	Yes	2
Labetalol	C19H24N2O3	[M+H]	329.186	4.46	Antihypertensives	Yes	2
Lacosamide	C13H18N2O3	[M+H]	251.139	4.14	Anticonvulsants	Yes	2
Lamotrigine	C9H7Cl2N5	[M+H]	256.015	3.32	Anticonvulsants	Yes	2
Levamisole	C11H12N2S	[M+H]	205.079	1.87	Specialized medications	Yes	2
Levetiracetam	C8H14N2O2	[M+H]	171.113	2.34	Anticonvulsants	Yes	2
Lidocaine	C14H22N2O	[M+H]	235.18	2.52	Anesthetics	Yes	2
Lorazepam	C15H10Cl2N2O2	[M-H]	319.005	5.44	Benzodiazepines	Yes	2
mCPP	C10H13ClN2	[M+H]	197.084	3	Antidepressants	Yes	2
MDA	C10H13NO2	[M+H]	180.102	2.17	CNS stimulants	Yes	2
MDMA	C11H15NO2	[M+H]	194.118	2.25	CNS stimulants	Yes	2
Mepivacaine	C15H22N2O	[M+H]	247.18	2.77	Anesthetics	Yes	2
Metformin	C4H11N5	[M+H]	130.109	0.41	Specialized medications	Yes	2
Methadone	C21H27NO	[M+H]	310.217	5.3	Opioids & derivatives	Yes	2
Methamphetamine	C10H15N	[M+H]	150.128	2.08	CNS stimulants	Yes	1
Metoclopramide	C14H22ClN3O2	[M+H]	300.147	2.96	Antiemetics	Yes	2
Metoprolol	C15H25NO3	[M+H]	268.191	3.55	Antihypertensives	Yes	2
Midazolam	C18H13ClFN3	[M+H]	326.085	4.95	Benzodiazepines	Yes	2
Mirtazapine	C17H19N3	[M+H]	266.165	3.04	Antidepressants	Yes	2
Morphine	C17H19NO3	[M+H]	286.144	1.13	Opioids & derivatives	Yes	1
Moxonidine	C9H12ClN5O	[M+H]	242.08	1.5	Antihypertensives	Yes	2
Nicotine	C10H14N2	[M+H]	163.123	0.55	CNS stimulant	Yes	1
Nitrendipine	C18H20N2O6	[M-H]	359.125	5.56	Antihypertensives	Yes	2
Norbenzoylecgonine	C15H17NO4	[M+H]	276.123	3.47	Cocaine metabolites	No	2
Norcocaine	C16H19NO4	[M+H]	290.139	3.72	Cocaine metabolites	No	2
Nordazepam	C15H11ClN2O	[M+H]	271.063	5.49	Benzodiazepines	Yes	2
Norfentanyl	C14H20N2O	[M+H]	233.165	3.14	Opioids & derivatives	Yes	2
Normorphine	C16H17NO3	[M+H]	272.128	0.97	Opioids & derivatives	Yes	2
Noscapine	C22H23NO7	[M+H]	414.155	4.16	Opioids & derivatives	Yes	2
O-Desmethyltramadol	C15H23NO2	[M+H]	250.18	3.6	Opioids & derivatives	Yes	2
Olanzapine	C17H20N4S	[M+H]	313.148	2.04	Antipsychotics	Yes	2
Ondansetron	C18H19N3O	[M+H]	294.16	3.66	Antiemetics	Yes	2
Oxazepam	C15H11N2O2Cl	[M+H]	287.058	5.45	Benzodiazepines	Yes	2
Paliperidone	C23H27FN4O3	[M+H]	427.214	4.05	Antipsychotics	Yes	2
Papaverine	C20H21NO4	[M+H]	340.154	4.23	Opioids & derivatives	Yes	1
Phenethylamine	C8H11N	[M+H]	122.096	1.33	Putrefaction marker	Yes	2
Piperacillin	C23H27N5O7S	[M+H]	518.17	5.39	Antibiotics	Yes	2
Pregabalin	C8H17NO2	[M+H]	160.133	1.9	Anticonvulsants	Yes	2
Propranolol	C16H21NO2	[M+H]	260.165	4.75	Antihypertensives	Yes	2
Quetiapine	C21H25N3O2S	[M+H]	384.174	4.86	Antipsychotics	Yes	2
Rocuronium	C32H53N2O4	[M+]	529.4	3.17	Muscle relaxants	Yes	2
Sertraline	C17H17Cl2N	[M+H]	306.081	5.32	Antidepressants	Yes	2
Tazobactam	C10H12N4O5S	[M+H]	301.06	2.1	Antibiotics	Yes	2
Temazepam	C16H13ClN2O2	[M+H]	301.074	5.62	Benzodiazepines	Yes	2
Tramadol	C16H25NO2	[M+H]	264.196	3.35	Opioids & derivatives	Yes	2
Trazodone	C19H22ClN5O	[M+H]	372.159	4.27	Antidepressants	Yes	2
Urapidil	C20H29N5O3	[M+H]	388.234	3.39	Antihypertensives	Yes	2
Venlafaxine	C17H27NO2	[M+H]	278.211	4.52	Antidepressants	Yes	2
Zolpidem	C19H21N3O	[M+H]	308.176	4.03	Hypnotics	Yes	1
