## Supplementary Table S1 for "Analysis of Postmortem Dermal Extracts is an Efficient Illicit Drug Screening Method Supporting Forensic Medicine"

### Sheet: S1_CohortData
Case	Sex	Age	BMI	Sample origin & ID			Post-mortem autopsy delay [d]	Received emergency medical aid	Cause of death	Specific cause of death
				Right hand	Left hand	Right foot
1	m	61-65	16.7	1_1	1_2	1_3		No	intoxication	Morphine intoxication
2	m	51-55	20.6	2_1	2_2	2_3		No	natural	Pulmonary embolism
3	m	46-50	22.7	3_1	3_2	3_3	9	Yes	traumatic	Craniocerebral trauma
4	w	36-40	28.3	4_1	4_2	4_3		Yes	intoxication	Methamphetamine intoxication
5	w	16-20	20.3	5_1	5_2	5_3	5	Yes	natural	Suffocation
6	m	26-30	22.4	6_1	6_2	6_3	5	Yes	natural	Gastrointestinal bleeding
7	m	76-80	24.7	7_1	7_2	7_3	2	Yes	natural	Post-operative complications
8	w	76-80	21.3	8_1	8_2	8_3	16	Yes	intoxication	Medication intoxication
9	m	61-65	24.2	9_1	9_2	9_3	11	No	natural	Pneumonia
10	m	41-45	23.9	10_1	10_2	10_3	2	Yes	traumatic	Thorax trauma
11	m	61-65	25	11_1	11_2	11_3	11	Yes	natural	Cardiac issues
12	m	61-65	27.8	12_1	12_2	12_3	4	Yes	natural	Gastrointestinal bleeding
13	w	26-30	25.9	13_1	13_2	13_3	10	Yes	natural	Sepsis
14	w	76-80	37	14_1	14_2	14_3	9	Yes	traumatic	Cervical spine trauma
15	m	36-40	28.9	15_1	15_2	15_3		No	intoxication	Mixture intoxication
16	w	56-60	45.2	16_1	16_2	16_3		No	natural	Sepsis
17	m	46-50	22.1	17_1	17_2	17_3		No	natural	Gastrointestinal bleeding
18	w	21-25	31.5	18_1	18_2	18_3	9	Yes	natural	Heart transplant rejection
19	m	86-90	24.5	19_1	19_2	19_3		Yes	natural	Respiratory tract infection
20	w	66-70	20.3	20_1	20_2	20_3		Yes	traumatic	Polytrauma
21	w	21-25	26	21_1	21_2	21_3		No	intoxication	Morphine intoxication
22	m	36-40	31.5	22_1	22_2	22_3	15	Yes	intoxication	Cocaine intoxication
23	m	51-55	26.1	23_1	23_2	23_3	7	Yes	natural	Cardiac issues
24	m	56-60	17.2	24_1		24_3		No	traumatic	Blood loss
25	m	21-25	23	25_1		25_3		No	intoxication	Sodium nitrite intoxication
26	m	71-75	28.4	26_1		26_3	8	Yes	traumatic	Blood loss
27	w	61-65	17.3	27_1		27_3		No	natural	Pulmonary emphysema
28	m	46-50	24.1	28_1		28_3		No	intoxication	Alcohol intoxication
29	m	46-50	33.7	29_1		29_3		No	traumatic	Blood loss
30	m	36-40	28	30_1		30_3		No	natural	Cerebral hemorrhage
31	w	41-45	24.7	31_1		31_3		No	traumatic	Retroperitoneal hemorrhage
32	m	26-30	36.9	32_1		32_3		Yes	intoxication	Mixture intoxication
33	m	76-80	17.8	33_1		33_3	11	Yes	traumatic	Craniocerebral trauma
34	w	76-80	24.9	34_1		34_2	8	Yes	natural	Multi organ failure
35	m	61-65	40.7	35_1		35_2		No	natural	Cardiac arrest
36	m	61-65	20.5	36_1		36_2		No	intoxication	Carbondioxide poisoning
38	w	51-55	16.7	38_1		38_2		No	traumatic	Polytrauma
39	w	76-80	17.6	39_1		39_2	14	Yes	natural	Lung cancer
40	m	26-30	20.8	40_1		40_2	14	Yes	traumatic	Polytrauma
41	w	76-80	24.4	41_1	41_2		10	Yes	traumatic	Multi organ failure
42	m	26-30	24.9	42_1		42_2	8	Yes	traumatic	Polytrauma
43	m	36-40	46.2	43_1		43_2	12	Yes	intoxication	Hypoxic brain damage
44	w	76-80	15.2	44_1		44_2		No	natural	Cardiac issues
45	m	81-85	35.5	45_1		45_2	10	Yes	natural	Uremia
46	w	61-65	24.3	46_1		46_2	8	Yes	traumatic	Spleen rupture
47	m	76-80	27.3	47_1		47_2	9	Yes	natural	Multi organ failure
48	w	66-70	23.2	48_1		48_2	4	Yes	natural	Cardiac issues
49	w	66-70	23.1	49_1		49_2		No	intoxication	Medication intoxication
50	w	21-25	24.2	50_1		50_2	5	Yes	natural	Aspiration
51	w	51-55	18	51_1		51_2		No	intoxication	Benzodiazepine intoxication
52	w	66-70	19.3	52_1		52_2		No	natural	Cardiac issues
53	w	71-75	28.6	53_1		53_2	15	Yes	natural	Cardiac issues
54	m	51-55	32.1		54_1	54_2		No	intoxication	Alcohol intoxication
55	w	76-80	19.7	55_1		55_2	7	Yes	traumatic	Craniocerebral trauma
56	m	46-50	24	56_1		56_2	5	Yes	natural	Cardiac issues
57	w	71-75	20.7	57_1		57_2	11	Yes	natural	Respiratory failure
58	m	76-80	30	58_1		58_2	7	Yes	natural	Cardiac issues
59	w	36-40	27	59_1		59_2	7	Yes	intoxication	Medication intoxication
60	m	21-25	19.4	60_1		60_2		Yes	intoxication	Mixture intoxication
61	m	41-45	32.3	61_1		61_2	6	Yes	intoxication	Morphine intoxication
62	w	21-25	15.4	62_1		62_2	6	Yes	natural	Cerebral hemorrhage
63	m	66-70	22.3	63_1		63_2	8	Yes	natural	Cardiac issues
64	m	51-55	24.7		64_1	64_2	11	No	traumatic	Polytrauma
65	m	86-90	23.3	65_1		65_2	10	Yes	traumatic	Blood loss
66	w	91-95	21.6	66_1		66_2	11	Yes	traumatic	Craniocerebral trauma
67	m	36-40	20.3	67_1		67_2		No	traumatic	Thorax trauma
68	m	16-20	19.7	68_1		68_2	4	No	traumatic	Polytrauma
69	m	26-30	27.5	69_1		69_2	6	Yes	natural	Aortic dissection
70	m	36-40	25.2	70_1		70_2	5	Yes	intoxication	Cocaine intoxication
71	m	61-65	25.4	71_1		71_2	6	No	natural	Cardiac issues
72	m	21-25	24.8	72_1		72_2		No	intoxication	Opiate intoxication
73	m	76-80	27.8		73_1	73_2	18	Yes	natural	Cardiac issues
74	m	46-50	25.7	74_1		74_2	11	Yes	natural	Liver failure
75	m	41-45	21.8	75_1		75_2		No	intoxication	Opiate intoxication
76	m	36-40	21.9	76_1		76_2	8	Yes	intoxication	Hypoxic brain damage
77	w	46-50	19.6	77_1		77_2		No	intoxication	Mixture intoxication
78	w	76-80		78_1	78_2		13	Yes	traumatic	Polytrauma
79	w	61-65	30		79_1	79_2		No	natural	Pulmonary embolism
80	m	21-25	29	80_1		80_2	9	Yes	intoxication	Mixture intoxication
81	m	41-45	28.8	81_1		81_2	10	Yes	intoxication	Morphine intoxication
82	w	16-20	21	82_1		82_2		No	natural	Cardiac issues
83	m	61-65	23.1	83_1		83_2	6	No	intoxication	Morphine intoxication
84	m	31-35	24.3	84_1		84_2		No	intoxication	Methamphetamine intoxication
85	m	51-55	20.2	85_1		85_2	8	Yes	natural	Liver failure
86	m	46-50	29	86_1		86_2		No	intoxication	Morphine intoxication
87	w	56-60	39.4	87_1		87_2	5	Yes	natural	Cardiac issues
88	w	61-65	28.7	88_1		88_2		No	traumatic	Polytrauma
89	m	51-55	32.1	89_1		89_2	12	Yes	natural	Multi organ failure
90	w	76-80	21.1	90_1		90_2	8	Yes	natural	Aortic aneurysm rupture
91	w	71-75	27.1	91_1		91_2	9	Yes	natural	Cardiac issues
92	m	56-60	21.3	92_1		92_2	12	Yes	natural	Sepsis
93	m	76-80	28.1	93_1		93_2	3	Yes	natural	Cardiac issues
94	w	21-25	24	94_1		94_2	10	Yes	traumatic	Polytrauma
